# Postoperative Determination of Directional Deep Brain Stimulation (DBS) Lead Orientation Using Rotational Fluoroscopy: Interobserver Agreement and Comparison with CT-Based Software

**DOI:** 10.1101/2025.08.24.25334315

**Authors:** Paresh K Doshi, Chandresh Karnavat, Raj V Agarbattiwala

**Author notes:** Corresponding Author: Prof. Paresh K Doshi Address: Jaslok Hospital and Research Center, 15, G Deshmukh Marg, Pedder Road, Mumbai-40026.

## Abstract

**Background:** Directional deep-brain stimulation (DBS) requires knowledge of lead orientation to maximize benefit and minimize side effects. While CT-based software is widely used, its accuracy may decrease with the use of oblique leads. Rotational fluoroscopy using the Iron Sight method offers an alternative; however, its reliability in clinical practice has not been fully established.

**Objective:** To assess the reliability of the Iron Sight method for postoperative lead orientation and compare it with CT-based software (Brainlab Elements™).

**Methods:** We prospectively analyzed 70 directional leads implanted at our center (2022–2024). Orientation was measured on postoperative rotational fluoroscopy by two independent observers and compared with postoperative CT analyzed in Brainlab Elements™. The agreement was evaluated using established reliability statistics.

**Results:** Observers using the Iron Sight method produced highly consistent measurements, differing on average by <1° and rarely more than ±7°. Compared with CT-based analysis, the Iron Sight method showed good agreement, with differences typically within ±15°. These margins correspond to <1.5 mm displacement around the lead — well within clinically acceptable limits for programming.

**Conclusion:** Rotational fluoroscopy, combined with the Iron Sight method, provides clinicians with a reliable and reproducible tool to confirm lead orientation. It may be especially valuable when CT-based software is unavailable, inconclusive, or requires corroboration.
