## Supplementary material for "Postoperative Determination of Directional Deep Brain Stimulation (DBS) Lead Orientation Using Rotational Fluoroscopy: Interobserver Agreement and Comparison with CT-Based Software": Anonymized Data.xlsx

### Sheet: Sheet1
Measurements by two observers by Iron sight method			Lead Trajectories
ID	Observer 1 (Neurosurgeon)	Observer 2 (Radiologist)	Coronal Angle	Sagittal Angle	Axial Angle	Azimuth Angle
1	-18	-17	15.6449	35.8177	21.2086	37.7444
2	5	5	22.352	29.4742	36.0375	34.9509
3	11	11	20.153	32.8395	29.6229	36.593
4	25	30	20.5061	31.041	31.8586	35.3206
5	-40	-42	19.3268	37.1149	24.8669	39.8291
6	-4	-6	21.4564	27.4285	37.1372	33.0646
7	-3	-9	28.8918	20.3846	56.0451	33.6354
8	-6	-6	25.0445	31.0817	37.7806	37.3324
9	-4	-1	18.1911	17.4912	46.1996	24.4795
10	14	13	22.1092	20.8012	46.9203	29.0825
11	6	5	21.504	21.7802	44.5972	29.2988
12	-3	-4	24.3785	23.1935	46.6049	31.9499
13	25	19	24.2514	33.4074	34.3339	38.6155
14	16	12	22.8713	19.1406	50.5527	28.646
15	13	11	18.6918	24.9297	36.0495	29.8948
16	10	6	26.4711	19.6209	54.4003	31.4837
17	25	26	23.9284	18.3834	53.1684	29.0034
18	15	13	24.7699	32.362	36.0607	38.0924
19	-3	-4	19.3542	20.7102	42.8944	27.2965
20	11	12	26.6798	25.6351	46.3199	34.7928
21	10	7	26.8113	23.9399	48.7011	33.9287
22	18	14	33.0088	27.9435	50.7669	39.9859
23	42	39	20.9865	26.6326	37.4135	32.2669
24	8	11	19.9094	23.9188	39.2346	29.7964
25	-31	-26	22.398	28.7002	36.9711	34.4217
26	15	13	25.9763	22.9082	49.0637	32.8201
27	-3	0	31.384	27.8137	49.1467	38.8859
28	9	9	25.1035	12.3124	65.0209	27.3323
29	-3	1	22.5041	21.3291	46.6961	29.6531
30	26	26	26.11	32.9827	37.0602	39.1199
31	15	11	27.3177	33.7917	37.6619	40.2106
32	6	7	18.623	32.7772	27.6255	36.0075
33	29	29	32.2229	29.3229	48.2934	40.1731
34	27	22	27.9376	17.7885	58.8258	31.7914
35	30	27	17.906	33.9297	25.6549	36.7338
36	-64	-67.8	20.9905	34.7108	28.9808	38.3746
37	18	14	26.6776	30.6462	40.2995	37.842
38	31	31	26.5239	33.7462	36.7622	39.8257
39	-12	-10	27.1996	28.9059	42.9456	37.028
40	0	2	18.9395	34.897	26.1946	37.8603
41	-6	-9	19.0153	25.973	35.2769	30.8256
42	-21	-17	28.183	23.557	50.8644	34.6362
43	7	8	23.5116	24.1351	44.1563	31.9856
44	8	6	33.1068	13.0373	70.4496	34.6815
45	-15	-11	21.9944	21.625	45.5355	29.5079
46	8	1	21.3892	16.0188	53.7585	25.9027
47	3	-1	22.25	14.9061	56.9494	26.0164
48	-17	-18	25.5535	26.5199	43.7751	34.6483
49	6	1	25.3483	21.7826	49.8505	31.7894
50	14	11	24.4875	23.9357	45.7377	32.4558
51	14	12	21.9234	26.9121	38.4109	32.9349
52	23	22	22.7084	25.1658	41.6914	32.1774
53	0	2	31.8682	29.9198	47.2095	40.2696
54	-5	-9	20.7691	21.4495	43.9875	28.6376
55	19	17	29.6043	23.2815	52.8632	35.4783
56	-7	-7	24.7548	26.9591	42.1947	34.4707
57	13	13	24.8268	41.1546	27.8925	44.6809
58	8	4	35.5892	38.1512	42.3341	46.7398
59	-10	-8	18.3686	24.5525	36.0114	29.4559
60	5	9	23.0792	24.4662	43.1209	31.9387
61	15	13	24.0251	27.3901	40.7057	34.3522
62	6	6	30.0676	18.2596	60.3207	33.6771
63	25	20	24.0506	11.3069	65.8668	26.06
64	17	16	25.6602	16.0416	59.099	29.2438
65	27	28	25.4459	27.9941	41.8318	35.505
66	-4	-3	24.7769	31.7539	36.715	37.6709
67	-15	-11	22.8641	28.9115	37.362	34.7941
68	-13	-15	36.4451	24.8748	57.8776	41.0873
69	-2	5	18.415	26.168	34.1212	30.691
70	-2	4	21.6392	21.1716	45.688	29.0052

### Sheet: Sheet2
Measurements by the iron-sight method and Brainlab Element method			Trajectory Angles
ID	Measurements by Iron sight method	Measurement by Brainlab Element	Cor ang	Sag ang	axial ang	azimuth
1	-18	-21.06	15.6449	35.8177	21.2086	37.7444
2	5	10.33	22.352	29.4742	36.0375	34.9509
3	11	13.08	20.153	32.8395	29.6229	36.593
4	32	46.34	18.4602	9.6808	62.9324	20.5503
5	28	30.95	20.5061	31.041	31.8586	35.3206
6	-5	4.02	21.4564	27.4285	37.1372	33.0646
7	-6	2.31	28.8918	20.3846	56.0451	33.6354
8	21	10.93	25.5697	25.0075	45.7278	33.7518
9	-6	13.89	25.0445	31.0817	37.7806	37.3324
10	-3	-2.95	18.1911	17.4912	46.1996	24.4795
11	14	20.67	22.1092	20.8012	46.9203	29.0825
12	6	15.99	21.504	21.7802	44.5972	29.2988
13	-4	-1.89	24.3785	23.1935	46.6049	31.9499
14	14	18.14	22.8713	19.1406	50.5527	28.646
15	8	-0.34	26.4711	19.6209	54.4003	31.4837
16	26	5.14	23.9284	18.3834	53.1684	29.0034
17	14	7.02	24.7699	32.362	36.0607	38.0924
18	-4	-6.25	19.3542	20.7102	42.8944	27.2965
19	12	13.65	26.6798	25.6351	46.3199	34.7928
20	9	11.25	26.8113	23.9399	48.7011	33.9287
21	16	10.95	33.0088	27.9435	50.7669	39.9859
22	41	42.16	20.9865	26.6326	37.4135	32.2669
23	10	9.74	19.9094	23.9188	39.2346	29.7964
24	-29	-29.05	22.398	28.7002	36.9711	34.4217
25	14	4.93	25.9763	22.9082	49.0637	32.8201
26	-2	-3.13	31.384	27.8137	49.1467	38.8859
27	9	13.87	25.1035	12.3124	65.0209	27.3323
28	-1	2.3	22.5041	21.3291	46.6961	29.6531
29	9	4.58	20.3342	15.2852	53.5931	24.7243
30	26	29.07	26.11	32.9827	37.0602	39.1199
31	13	8.6	27.3177	33.7917	37.6619	40.2106
32	7	10.38	18.623	32.7772	27.6255	36.0075
33	29	8.69	32.2229	29.3229	48.2934	40.1731
34	25	23.8	27.9376	17.7885	58.8258	31.7914
35	16	13.14	26.6776	30.6462	40.2995	37.842
36	31	41.21	26.5239	33.7462	36.7622	39.8257
37	7	19.37	24.4667	9.33479	70.1375	25.818
38	-11	-15.36	27.1996	28.9059	42.9456	37.028
39	-8	-10.42	19.0153	25.973	35.2769	30.8256
40	-19	-1.28	28.183	23.557	50.8644	34.6362
41	14	15.18	23.1702	28.1595	38.644	34.4248
42	8	10.05	23.5116	24.1351	44.1563	31.9856
43	7	0.77	33.1068	13.0373	70.4496	34.6815
44	-13	-5.43	21.9944	21.625	45.5355	29.5079
45	5	2.66	21.3892	16.0188	53.7585	25.9027
46	1	-6.34	22.25	14.9061	56.9494	26.0164
47	-18	-10.83	25.5535	26.5199	43.7751	34.6483
48	4	2.76	25.3483	21.7826	49.8505	31.7894
49	13	9.95	21.9234	26.9121	38.4109	32.9349
50	23	25.3	22.7084	25.1658	41.6914	32.1774
51	1	-4.6	31.8682	29.9198	47.2095	40.2696
52	-7	-5.68	20.7691	21.4495	43.9875	28.6376
53	18	17.02	29.6043	23.2815	52.8632	35.4783
54	-7	-6.42	24.7548	26.9591	42.1947	34.4707
55	13	3.49	24.8268	41.1546	27.8925	44.6809
56	6	15.54	35.5892	38.1512	42.3341	46.7398
57	-9	-10.54	18.3686	24.5525	36.0114	29.4559
58	7	11.41	23.0792	24.4662	43.1209	31.9387
59	14	14.56	24.0251	27.3901	40.7057	34.3522
60	6	10.64	30.0676	18.2596	60.3207	33.6771
61	23	20.97	24.0506	11.3069	65.8668	26.06
62	17	17.86	25.6602	16.0416	59.099	29.2438
63	20	13.9	30.2606	10.8292	71.8473	31.5495
64	28	26.03	25.4459	27.9941	41.8318	35.505
65	-4	1.41	24.7769	31.7539	36.715	37.6709
66	2	3.83	18.415	26.168	34.1212	30.691
67	1	6.21	21.6392	21.1716	45.688	29.0052
